# ConceptWAS: a high-throughput method for early identification of COVID-19 presenting symptoms

**DOI:** 10.1101/2020.11.06.20227165

**Authors:** Juan Zhao, Monika E Grabowska, Vern Eric Kerchberger, Joshua C. Smith, H. Nur Eken, QiPing Feng, Josh F. Peterson, S. Trent Rosenbloom, Kevin B. Johnson, Wei-Qi Wei

## Abstract

**Objective:** Identifying symptoms highly specific to COVID-19 would improve the clinical and public health response to infectious outbreaks. Here, we describe a high-throughput approach – Concept-Wide Association Study (ConceptWAS) that systematically scans a disease’s clinical manifestations from clinical notes. We used this method to identify symptoms specific to COVID-19 early in the course of the pandemic.

**Methods:** Using the Vanderbilt University Medical Center (VUMC) EHR, we parsed clinical notes through a natural language processing pipeline to extract clinical concepts. We examined the difference in concepts derived from the notes of COVID-19-positive and COVID-19-negative patients on the PCR testing date. We performed ConceptWAS using the cumulative data every two weeks for early identifying specific COVID-19 symptoms.

**Results:** We processed 87,753 notes 19,692 patients (1,483 COVID-19-positive) subjected to COVID-19 PCR testing between March 8, 2020, and May 27, 2020. We found 68 clinical concepts significantly associated with COVID-19. We identified symptoms associated with increasing risk of COVID-19, including “absent sense of smell” (odds ratio [OR] = 4.97, 95% confidence interval [CI] = 3.21–7.50), “fever” (OR = 1.43, 95% CI = 1.28–1.59), “with cough fever” (OR = 2.29, 95% CI = 1.75–2.96), and “ageusia” (OR = 5.18, 95% CI = 3.02–8.58). Using ConceptWAS, we were able to detect loss sense of smell or taste three weeks prior to their inclusion as symptoms of the disease by the Centers for Disease Control and Prevention (CDC).

**Conclusion:** ConceptWAS is a high-throughput approach for exploring specific symptoms of a disease like COVID-19, with a promise for enabling EHR-powered early disease manifestations identification.
