## Supplementary data for "ConceptWAS: a high-throughput method for early identification of COVID-19 presenting symptoms"

### Sheet: week2
The table presents the significant concepts related to sign or symptom, disease or syndrome, or individual behaviors,etc., which crossed Bonferroni p-value (using the first two week' data )
Concept Name	Semantic type	Case Count (%)	Control Count(%)	OR (95%CI)	P-value
Allergy test positive (finding)	Laboratory or Test Result	26 (5.9%)	67 (1.2%)	4.57 (2.81,7.22)	1.52e-08
Friend	Population Group	37 (8.3%)	144 (2.5%)	3.18 (2.15,4.60)	5.93e-08
Student	Population Group	44 (9.9%)	183 (3.2%)	2.84 (1.96,4.04)	1.73e-07
Non-smoker	Finding	132 (29.7%)	2485 (43.9%)	0.58 (0.47,0.71)	2.57e-07
Fever(negated)	Sign or Symptom	90 (20.3%)	1793 (31.7%)	0.56 (0.44,0.71)	5.2e-07
Reasoning	Mental Process	91 (20.5%)	1867 (33.0%)	0.56 (0.44,0.71)	6.41e-07
Isolations, social	Social Behavior	21 (4.7%)	56 (1.0%)	4.25 (2.48,7.03)	9.68e-07
Lives with roommate (finding)	Finding	14 (3.2%)	27 (0.5%)	5.62 (2.84,10.70)	4.11e-06
Ruled out(negated)	Finding	225 (50.7%)	3574 (63.2%)	0.63 (0.52,0.77)	4.83e-06

### Sheet: week4
The table presents the significant concepts related to sign or symptom, disease or syndrome, or individual behaviors,etc., which crossed Bonferroni p-value (using the first 4 week' data )
Concept Name	Semantic type	Case Count (%)	Control Count(%)	OR (95%CI)	P-value
Fever(negated)	Sign or Symptom	182 (18.9%)	3074 (29.8%)	0.56 (0.47,0.66)	7.53e-13
Non-smoker	Finding	254 (26.4%)	3942 (38.2%)	0.61 (0.53,0.71)	9.89e-11
Absent sense of smell	Finding	16 (1.7%)	18 (0.2%)	10.24 (5.18,20.06)	9.11e-10
Ageustia	Sign or Symptom	14 (1.5%)	13 (0.1%)	11.79 (5.55,25.22)	3.02e-09
Mental depression	Mental or Behavioral Dysfunction	22 (2.3%)	760 (7.4%)	0.34 (0.21,0.50)	3.31e-09
Allergy test positive (finding)	Laboratory or Test Result	33 (3.4%)	89 (0.9%)	3.89 (2.55,5.78)	4.8e-09
Current some day smoker	Finding	9 (0.9%)	426 (4.1%)	0.23 (0.11,0.41)	9.2e-09
Friend	Population Group	59 (6.1%)	278 (2.7%)	2.37 (1.76,3.14)	8.9e-08
Ruled out(negated)	Finding	442 (45.9%)	5754 (55.8%)	0.70 (0.61,0.80)	1.96e-07
Inspiration function	Organism Function	32 (3.3%)	833 (8.1%)	0.43 (0.30,0.61)	2.42e-07
Blood pressures, high	Disease or Syndrome	261 (27.1%)	3770 (36.6%)	0.68 (0.58,0.79)	3.21e-07
Reaction anxiety	Mental or Behavioral Dysfunction	30 (3.1%)	788 (7.6%)	0.43 (0.29,0.61)	4.08e-07
Smoking Monitoring Status	Finding	50 (5.2%)	1017 (9.9%)	0.50 (0.37,0.67)	5.06e-07
Finding of tobacco smoking behavior (finding)	Individual Behavior	66 (6.9%)	1286 (12.5%)	0.54 (0.42,0.70)	5.32e-07
Wheezings	Sign or Symptom	8 (0.8%)	382 (3.7%)	0.25 (0.12,0.47)	8.61e-07
Pharyngitides	Disease or Syndrome	112 (11.6%)	1852 (18.0%)	0.62 (0.50,0.76)	1.45e-06
Dyspneas	Sign or Symptom	284 (29.5%)	3952 (38.3%)	0.70 (0.61,0.81)	1.47e-06
Pmh - past medical history	Finding	39 (4.0%)	871 (8.4%)	0.48 (0.34,0.66)	1.49e-06
Heart arrhythmias	Disease or Syndrome	125 (13.0%)	2038 (19.8%)	0.64 (0.52,0.77)	1.97e-06
Reasoning	Mental Process	210 (21.8%)	3061 (29.7%)	0.69 (0.58,0.80)	2.02e-06

### Sheet: week6
The table presents the significant concepts related to sign or symptom, disease or syndrome, or individual behaviors,etc., which crossed Bonferroni p-value (using the first 6 week' data )
Concept Name	Semantic type	Case Count (%)	Control Count(%)	OR (95%CI)	P-value
Fever(negated)	Sign or Symptom	237 (19.8%)	3715 (29.9%)	0.60 (0.51,0.69)	9.17e-13
Mental depression	Mental or Behavioral Dysfunction	25 (2.1%)	922 (7.4%)	0.32 (0.21,0.46)	1.88e-11
Reaction anxiety	Mental or Behavioral Dysfunction	34 (2.8%)	986 (7.9%)	0.39 (0.27,0.54)	7.04e-10
Current some day smoker	Finding	12 (1.0%)	522 (4.2%)	0.25 (0.13,0.41)	1.04e-09
Ageustia	Sign or Symptom	17 (1.4%)	21 (0.2%)	9.10 (4.74,17.22)	1.23e-09
Absent sense of smell	Finding	20 (1.7%)	37 (0.3%)	6.47 (3.68,11.05)	3.68e-09
Allergy test positive (finding)	Laboratory or Test Result	34 (2.8%)	94 (0.8%)	3.72 (2.46,5.50)	7.52e-09
Smoking Monitoring Status	Finding	59 (4.9%)	1220 (9.8%)	0.49 (0.37,0.64)	1.09e-08
Finding of tobacco smoking behavior (finding)	Individual Behavior	77 (6.4%)	1519 (12.2%)	0.54 (0.42,0.68)	2.88e-08
Inspiration function	Organism Function	39 (3.3%)	995 (8.0%)	0.44 (0.31,0.60)	3.2e-08
Non-smoker	Finding	323 (26.9%)	4610 (37.1%)	0.69 (0.60,0.79)	3.55e-08
Dyspneas	Sign or Symptom	333 (27.8%)	4607 (37.1%)	0.70 (0.61,0.79)	4.4e-08
Wheezings	Sign or Symptom	9 (0.8%)	444 (3.6%)	0.24 (0.12,0.43)	4.6e-08
Facial hemiatrophies	Disease or Syndrome	60 (5.0%)	1299 (10.4%)	0.51 (0.39,0.66)	6.68e-08
Ruled out(negated)	Finding	535 (44.6%)	6746 (54.3%)	0.72 (0.64,0.82)	1.3e-07
Consolidation of lung(negated)	Disease or Syndrome	31 (2.6%)	804 (6.5%)	0.43 (0.30,0.61)	4.06e-07
Pmh - past medical history	Finding	53 (4.4%)	1113 (9.0%)	0.51 (0.38,0.67)	4.16e-07
Relationship problems	Finding	106 (8.8%)	1927 (15.5%)	0.61 (0.50,0.75)	1.22e-06
White blood cell count increased (lab result)	Finding	38 (3.2%)	897 (7.2%)	0.48 (0.34,0.66)	1.47e-06
Blood pressures, high	Disease or Syndrome	323 (26.9%)	4423 (35.6%)	0.73 (0.63,0.83)	2.29e-06
Fluid output.urine	Finding	1 (0.1%)	198 (1.6%)	0.09 (0.01,0.32)	3.23e-06

### Sheet: week8
The table presents the significant concepts related to sign or symptom, disease or syndrome, or individual behaviors,etc., which crossed Bonferroni p-value (using the first 8 week' data )
Concept Name	Semantic type	Case Count (%)	Control Count(%)	OR (95%CI)	P-value
Fever(negated)	Sign or Symptom	270 (19.9%)	4621 (31.9%)	0.56 (0.48,0.64)	0
Mental depression	Mental or Behavioral Dysfunction	31 (2.3%)	1228 (8.5%)	0.31 (0.21,0.44)	2.82e-14
Reaction anxiety	Mental or Behavioral Dysfunction	40 (2.9%)	1297 (8.9%)	0.36 (0.26,0.49)	6.66e-13
Current some day smoker	Finding	14 (1.0%)	676 (4.7%)	0.23 (0.13,0.38)	5.42e-12
Finding of tobacco smoking behavior (finding)	Individual Behavior	90 (6.6%)	2017 (13.9%)	0.49 (0.39,0.61)	6.76e-12
Smoking Monitoring Status	Finding	67 (4.9%)	1571 (10.8%)	0.45 (0.35,0.58)	9.09e-12
Non-smoker	Finding	366 (27.0%)	5600 (38.6%)	0.66 (0.58,0.75)	5e-11
Adequate knowledge	Finding	93 (6.9%)	2012 (13.9%)	0.52 (0.41,0.64)	1.34e-10
White blood cell count increased (lab result)	Finding	57 (4.2%)	1495 (10.3%)	0.45 (0.34,0.58)	1.63e-10
Edema	Sign or Symptom	38 (2.8%)	1157 (8.0%)	0.39 (0.28,0.54)	2.19e-10
Ruled out(negated)	Finding	615 (45.4%)	8170 (56.3%)	0.70 (0.62,0.78)	4.94e-10
Inspiration function	Organism Function	47 (3.5%)	1271 (8.8%)	0.44 (0.32,0.58)	8.12e-10
Postures	Finding	12 (0.9%)	595 (4.1%)	0.25 (0.14,0.43)	2.2e-09
Fluid output.urine	Finding	1 (0.1%)	313 (2.2%)	0.06 (0.01,0.22)	2.35e-09
Finding	Finding	58 (4.3%)	1427 (9.8%)	0.48 (0.36,0.62)	3.12e-09
Planning	Mental Process	186 (13.7%)	3186 (22.0%)	0.63 (0.53,0.74)	3.36e-09
Relationship problems	Finding	118 (8.7%)	2391 (16.5%)	0.57 (0.47,0.70)	4.2e-09
Blood group ab rh(d) negative (finding)	Laboratory or Test Result	5 (0.4%)	407 (2.8%)	0.16 (0.06,0.34)	5.08e-09
Absent sense of smell	Finding	25 (1.8%)	65 (0.4%)	4.86 (3.00,7.65)	5.23e-09
Result, lab.- general (observable entity)	Laboratory or Test Result	14 (1.0%)	603 (4.2%)	0.28 (0.16,0.46)	6.48e-09
Wheezings	Sign or Symptom	10 (0.7%)	522 (3.6%)	0.24 (0.12,0.42)	7.37e-09
Pmh - past medical history	Finding	70 (5.2%)	1557 (10.7%)	0.51 (0.40,0.65)	8.26e-09
Neck flexion (finding)	Finding	1 (0.1%)	276 (1.9%)	0.06 (0.01,0.23)	8.33e-09
Ageustia	Sign or Symptom	19 (1.4%)	34 (0.2%)	6.52 (3.64,11.36)	9.22e-09
Consolidation of lung(negated)	Disease or Syndrome	39 (2.9%)	1074 (7.4%)	0.43 (0.31,0.59)	9.66e-09
Blood pressures, high	Disease or Syndrome	375 (27.7%)	5501 (37.9%)	0.70 (0.61,0.79)	1.43e-08
Crisis	Finding	11 (0.8%)	533 (3.7%)	0.26 (0.13,0.44)	1.78e-08
Leukocytosis	Disease or Syndrome	9 (0.7%)	499 (3.4%)	0.24 (0.11,0.42)	2.27e-08
Former smoker	Finding	27 (2.0%)	858 (5.9%)	0.39 (0.26,0.56)	2.9e-08
Allergy test positive (finding)	Laboratory or Test Result	39 (2.9%)	123 (0.8%)	3.15 (2.16,4.52)	3.28e-08
Anesthesia type (navigational concept)	Finding	2 (0.1%)	294 (2.0%)	0.10 (0.02,0.29)	3.33e-08
Pleural effusion disorder	Disease or Syndrome	4 (0.3%)	377 (2.6%)	0.15 (0.05,0.35)	3.82e-08
Comments on own reading (finding)	Finding	60 (4.4%)	1430 (9.9%)	0.51 (0.38,0.66)	5.3e-08
Problem	Finding	184 (13.6%)	3041 (21.0%)	0.65 (0.55,0.77)	9.58e-08
Epileptic seizures	Disease or Syndrome	7 (0.5%)	429 (3.0%)	0.22 (0.10,0.43)	1.45e-07
Pleural effusion disorder(negated)	Disease or Syndrome	88 (6.5%)	1762 (12.1%)	0.57 (0.45,0.71)	1.7e-07
Pneumothorax(negated)	Disease or Syndrome	113 (8.3%)	2140 (14.8%)	0.60 (0.49,0.73)	1.96e-07
Facial hemiatrophies	Disease or Syndrome	71 (5.2%)	1509 (10.4%)	0.55 (0.43,0.70)	2.29e-07
Sickling test positive (finding)	Laboratory or Test Result	14 (1.0%)	22 (0.2%)	7.33 (3.66,14.22)	2.55e-07
Increased thickness (finding)	Finding	9 (0.7%)	453 (3.1%)	0.26 (0.13,0.46)	2.76e-07
Dyspneas	Sign or Symptom	383 (28.2%)	5335 (36.8%)	0.73 (0.64,0.82)	3.17e-07
Reasoning	Mental Process	308 (22.7%)	4389 (30.3%)	0.71 (0.62,0.81)	3.2e-07
With cough fever	Sign or Symptom	70 (5.2%)	388 (2.7%)	2.09 (1.60,2.70)	3.34e-07
Deep vein thrombosis	Disease or Syndrome	23 (1.7%)	743 (5.1%)	0.39 (0.25,0.58)	3.6e-07
Anemia; unspecified	Disease or Syndrome	25 (1.8%)	787 (5.4%)	0.41 (0.27,0.60)	5.37e-07
Disability	Finding	7 (0.5%)	386 (2.7%)	0.23 (0.10,0.45)	6.28e-07
Carrier state	Finding	1 (0.1%)	223 (1.5%)	0.08 (0.01,0.30)	8.15e-07
Patient condition unchanged (finding)	Finding	2 (0.1%)	256 (1.8%)	0.12 (0.03,0.34)	1.01e-06
Present (qualifier value)	Finding	364 (26.8%)	5089 (35.1%)	0.73 (0.65,0.83)	1.08e-06
Seen on arrival (finding)	Finding	18 (1.3%)	599 (4.1%)	0.37 (0.22,0.57)	1.16e-06
Pericardial fluid(negated)	Disease or Syndrome	10 (0.7%)	446 (3.1%)	0.29 (0.15,0.51)	1.38e-06
Caucasians	Population Group	5 (0.4%)	319 (2.2%)	0.21 (0.08,0.44)	1.61e-06
Movements	Organism Function	61 (4.5%)	1237 (8.5%)	0.55 (0.42,0.71)	1.8e-06
Acute diseases(negated)	Disease or Syndrome	18 (1.3%)	602 (4.2%)	0.38 (0.23,0.59)	2.22e-06
Normal limits (qualifier value)	Finding	75 (5.5%)	1485 (10.2%)	0.58 (0.45,0.73)	2.29e-06
Lesion	Finding	12 (0.9%)	478 (3.3%)	0.32 (0.17,0.54)	2.66e-06

### Sheet: week10
The table presents the significant concepts related to sign or symptom, disease or syndrome, or individual behaviors,etc., which crossed Bonferroni p-value (using the first 10 week' data )
Concept Name	Semantic type	Case Count (%)	Control Count(%)	OR (95%CI)	P-value
Fever(negated)	Sign or Symptom	286 (19.9%)	5070 (30.1%)	0.60 (0.52,0.68)	7.22e-15
Adequate knowledge	Finding	107 (7.4%)	2729 (16.2%)	0.48 (0.39,0.59)	1.19e-14
Mental depression	Mental or Behavioral Dysfunction	34 (2.4%)	1414 (8.4%)	0.33 (0.23,0.45)	4.98e-14
Finding	Finding	68 (4.7%)	2001 (11.9%)	0.43 (0.34,0.55)	3.55e-13
Reaction anxiety	Mental or Behavioral Dysfunction	42 (2.9%)	1482 (8.8%)	0.37 (0.27,0.50)	4.25e-13
Finding of tobacco smoking behavior (finding)	Individual Behavior	98 (6.8%)	2412 (14.3%)	0.49 (0.40,0.61)	9.19e-13
Result, lab.- general (observable entity)	Laboratory or Test Result	17 (1.2%)	886 (5.3%)	0.25 (0.15,0.40)	1.94e-12
Anesthesia type (navigational concept)	Finding	4 (0.3%)	528 (3.1%)	0.11 (0.04,0.25)	3.99e-12
Neck flexion (finding)	Finding	3 (0.2%)	489 (2.9%)	0.09 (0.03,0.23)	5.54e-12
Smoking Monitoring Status	Finding	69 (4.8%)	1770 (10.5%)	0.46 (0.36,0.58)	8.4e-12
Current some day smoker	Finding	17 (1.2%)	788 (4.7%)	0.27 (0.16,0.42)	2.39e-11
Blood group ab rh(d) negative (finding)	Laboratory or Test Result	7 (0.5%)	586 (3.5%)	0.17 (0.07,0.32)	3.21e-11
Edema	Sign or Symptom	48 (3.3%)	1514 (9.0%)	0.42 (0.31,0.56)	5.82e-11
Crisis	Finding	13 (0.9%)	752 (4.5%)	0.24 (0.13,0.39)	6.19e-11
Postures	Finding	16 (1.1%)	815 (4.8%)	0.27 (0.16,0.42)	6.42e-11
White blood cell count increased (lab result)	Finding	70 (4.9%)	1930 (11.5%)	0.47 (0.37,0.60)	7e-11
Increased thickness (finding)	Finding	10 (0.7%)	665 (3.9%)	0.21 (0.11,0.37)	1.7e-10
Absent sense of smell	Finding	30 (2.1%)	84 (0.5%)	4.83 (3.11,7.29)	1.81e-10
Comments on own reading (finding)	Finding	66 (4.6%)	1797 (10.7%)	0.49 (0.38,0.63)	1.49e-09
Disability	Finding	7 (0.5%)	528 (3.1%)	0.19 (0.08,0.37)	2.27e-09
Sedated state(negated)	Finding	2 (0.1%)	342 (2.0%)	0.09 (0.02,0.26)	4.62e-09
Consolidation of lung(negated)	Disease or Syndrome	48 (3.3%)	1374 (8.2%)	0.46 (0.34,0.61)	5.24e-09
Former smoker	Finding	28 (1.9%)	1016 (6.0%)	0.38 (0.25,0.54)	7.03e-09
Planning	Mental Process	195 (13.5%)	3611 (21.4%)	0.64 (0.55,0.75)	7.79e-09
Hydrocephalus [disease/finding](negated)	Disease or Syndrome	6 (0.4%)	473 (2.8%)	0.18 (0.08,0.37)	9.39e-09
Wheezings	Sign or Symptom	10 (0.7%)	567 (3.4%)	0.24 (0.12,0.43)	1.06e-08
Leukocytosis	Disease or Syndrome	10 (0.7%)	596 (3.5%)	0.24 (0.12,0.43)	1.19e-08
Patient condition unchanged (finding)	Finding	3 (0.2%)	383 (2.3%)	0.12 (0.03,0.31)	1.34e-08
Anemia; unspecified	Disease or Syndrome	25 (1.7%)	954 (5.7%)	0.37 (0.24,0.54)	1.35e-08
Allergy test positive (finding)	Laboratory or Test Result	39 (2.7%)	128 (0.8%)	3.25 (2.22,4.65)	1.49e-08
Pericardial fluid(negated)	Disease or Syndrome	14 (1.0%)	675 (4.0%)	0.29 (0.16,0.47)	1.6e-08
Fever	Sign or Symptom	611 (42.4%)	5974 (35.5%)	1.37 (1.23,1.53)	2.23e-08
Sickling test positive (finding)	Laboratory or Test Result	15 (1.0%)	22 (0.1%)	8.39 (4.25,16.15)	2.28e-08
Epileptic seizures	Disease or Syndrome	8 (0.6%)	537 (3.2%)	0.22 (0.10,0.41)	2.4e-08
Pmh - past medical history	Finding	80 (5.6%)	1873 (11.1%)	0.54 (0.43,0.68)	2.78e-08
Characteristic of perceptual performance (observable entity)	Mental Process	2 (0.1%)	334 (2.0%)	0.10 (0.02,0.29)	2.96e-08
Lesion	Finding	15 (1.0%)	700 (4.2%)	0.31 (0.18,0.49)	3.97e-08
Fluid output.urine	Finding	3 (0.2%)	373 (2.2%)	0.13 (0.04,0.32)	4.24e-08
With cough fever	Sign or Symptom	70 (4.9%)	396 (2.4%)	2.21 (1.69,2.85)	4.98e-08
Non-smoker	Finding	386 (26.8%)	6130 (36.4%)	0.72 (0.63,0.81)	5.97e-08
Problem	Finding	191 (13.3%)	3474 (20.6%)	0.66 (0.56,0.77)	5.98e-08
Inspiration function	Organism Function	54 (3.8%)	1413 (8.4%)	0.50 (0.37,0.65)	6.49e-08
Ageustia	Sign or Symptom	20 (1.4%)	52 (0.3%)	5.06 (2.94,8.38)	9.37e-08
Relationship problems	Finding	124 (8.6%)	2635 (15.6%)	0.61 (0.50,0.74)	1.1e-07
Nodule	Acquired Abnormality	6 (0.4%)	458 (2.7%)	0.20 (0.08,0.41)	1.5e-07
Does with much difficulty (qualifier value)	Finding	20 (1.4%)	770 (4.6%)	0.36 (0.22,0.55)	1.6e-07
Both patent	Finding	62 (4.3%)	1504 (8.9%)	0.53 (0.41,0.69)	2.83e-07
Pleural effusion disorder	Disease or Syndrome	8 (0.6%)	499 (3.0%)	0.24 (0.11,0.45)	2.87e-07
Caucasians	Population Group	6 (0.4%)	409 (2.4%)	0.21 (0.09,0.42)	3.13e-07
Hispanics	Population Group	29 (2.0%)	69 (0.4%)	3.52 (2.23,5.44)	3.89e-07
Seen on arrival (finding)	Finding	20 (1.4%)	725 (4.3%)	0.37 (0.23,0.57)	4.15e-07
Deep vein thrombosis	Disease or Syndrome	29 (2.0%)	950 (5.6%)	0.43 (0.29,0.61)	5.1e-07
Disease, metabolic	Disease or Syndrome	15 (1.0%)	662 (3.9%)	0.33 (0.19,0.54)	5.56e-07
Not difficult at all	Finding	7 (0.5%)	425 (2.5%)	0.24 (0.10,0.45)	6.6e-07
Movements	Organism Function	64 (4.4%)	1435 (8.5%)	0.55 (0.42,0.70)	7.03e-07
Laurin-sandrow syndrome	Disease or Syndrome	12 (0.8%)	560 (3.3%)	0.31 (0.17,0.52)	7.26e-07
Convulsions	Sign or Symptom	10 (0.7%)	506 (3.0%)	0.28 (0.14,0.50)	7.6e-07
Ruled out(negated)	Finding	645 (44.8%)	8993 (53.4%)	0.76 (0.68,0.85)	7.91e-07
Suspiciousness(negated)	Finding	9 (0.6%)	483 (2.9%)	0.27 (0.13,0.49)	8.25e-07
Altered mental status (finding)	Mental or Behavioral Dysfunction	5 (0.3%)	400 (2.4%)	0.20 (0.08,0.42)	8.77e-07
G1 grade (finding)	Finding	2 (0.1%)	287 (1.7%)	0.12 (0.03,0.34)	8.81e-07
Sees hand movements (finding)	Finding	7 (0.5%)	5 (0.0%)	20.47 (6.70,66.35)	9.49e-07
Probable	Finding	34 (2.4%)	973 (5.8%)	0.46 (0.32,0.64)	1.18e-06
Hydronephroses(negated)	Disease or Syndrome	9 (0.6%)	467 (2.8%)	0.27 (0.13,0.49)	1.21e-06
Does roll (finding)	Finding	0 (0.0%)	193 (1.1%)	0.03 (0.00,0.23)	1.26e-06
Pleural effusion disorder(negated)	Disease or Syndrome	111 (7.7%)	2263 (13.4%)	0.62 (0.51,0.76)	1.26e-06
Sharp sensation quality (qualifier value)	Finding	4 (0.3%)	315 (1.9%)	0.18 (0.06,0.41)	1.43e-06
Blood pressures, high	Disease or Syndrome	397 (27.6%)	6142 (36.5%)	0.74 (0.66,0.84)	1.59e-06
Deep vein thrombosis(negated)	Disease or Syndrome	6 (0.4%)	365 (2.2%)	0.23 (0.09,0.46)	1.62e-06
Mood (psychological function)	Mental Process	36 (2.5%)	1020 (6.1%)	0.48 (0.33,0.66)	1.68e-06
Normal vital signs (finding)(negated)	Finding	34 (2.4%)	146 (0.9%)	2.80 (1.88,4.04)	1.79e-06
Paresthesias(negated)	Disease or Syndrome	5 (0.3%)	332 (2.0%)	0.21 (0.08,0.44)	1.8e-06
Pneumothorax(negated)	Disease or Syndrome	142 (9.9%)	2755 (16.4%)	0.65 (0.54,0.78)	2.03e-06
Heart failure	Disease or Syndrome	12 (0.8%)	562 (3.3%)	0.32 (0.17,0.54)	2.37e-06
Normal limits (qualifier value)	Finding	96 (6.7%)	1991 (11.8%)	0.61 (0.49,0.76)	2.46e-06
Dilatation	Finding	15 (1.0%)	598 (3.6%)	0.35 (0.20,0.57)	2.51e-06
Facial hemiatrophies	Disease or Syndrome	73 (5.1%)	1620 (9.6%)	0.58 (0.45,0.74)	2.54e-06

### Sheet: week 12 (to May 27, 2020)
COVID-19-positive (case) and COVID-19-negative patients (control). The table presents the significant concepts related to sign or symptom, disease or syndrome, or individual behaviors, which crossed Bonferroni p-value < 2.55E-06 (using all data between March 08 and May 27 2020.
Concept Name	Semantic type	Case Count (%)	Control Count(%)	OR (95%CI)	P-value
Adequate Knowledge	Finding	109 (7.3%)	3033 (16.7%)	0.46 (0.38,0.56)	2.22e-16
Finding	Finding	75 (5.1%)	2309 (12.7%)	0.44 (0.34,0.56)	9.55e-14
Increased thickness (Finding)	Finding	11 (0.7%)	854 (4.7%)	0.19 (0.10,0.33)	4.97e-13
Mental depression	Mental or Behavioral Dysfunction	34 (2.3%)	1430 (7.9%)	0.34 (0.24,0.47)	5.12e-13
Edema	Sign or Symptom	48 (3.2%)	1698 (9.3%)	0.40 (0.29,0.53)	1.88e-12
Fever(negated)	Sign or Symptom	286 (19.3%)	5088 (27.9%)	0.63 (0.55,0.72)	3.87e-12
Reaction anxiety	Mental or Behavioral Dysfunction	42 (2.8%)	1494 (8.2%)	0.39 (0.28,0.52)	4.4e-12
Anesthesia Type (Navigational Concept)	Finding	4 (0.3%)	536 (2.9%)	0.12 (0.04,0.26)	1.17e-11
Result, Lab.- General (Observable Entity)	Laboratory or Test Result	17 (1.1%)	891 (4.9%)	0.27 (0.16,0.42)	1.65e-11
Neck Flexion (Finding)	Finding	3 (0.2%)	494 (2.7%)	0.10 (0.03,0.24)	1.74e-11
Crisis	Finding	14 (0.9%)	850 (4.7%)	0.24 (0.14,0.39)	2.16e-11
Finding of tobacco smoking behavior (Finding)	Individual Behavior	99 (6.7%)	2445 (13.4%)	0.52 (0.42,0.64)	4.11e-11
Hydrocephalus [disease/Finding](negated)	Disease or Syndrome	8 (0.5%)	662 (3.6%)	0.18 (0.09,0.34)	5.98e-11
Sedated State(negated)	Finding	3 (0.2%)	445 (2.4%)	0.10 (0.03,0.25)	7.07e-11
Absent sense of smell	Finding	30 (2.0%)	85 (0.5%)	4.97 (3.21,7.50)	9.21e-11
Current some day smoker	Finding	17 (1.1%)	796 (4.4%)	0.28 (0.17,0.44)	1.25e-10
Blood Group Ab Rh(d) Negative (Finding)	Laboratory or Test Result	7 (0.5%)	589 (3.2%)	0.18 (0.08,0.34)	1.58e-10
Smoking monitoring status	Finding	69 (4.7%)	1780 (9.8%)	0.48 (0.37,0.61)	1.77e-10
Fever	Sign or Symptom	614 (41.4%)	6055 (33.3%)	1.43 (1.28,1.59)	1.97e-10
Pericardial Fluid(negated)	Disease or Syndrome	15 (1.0%)	819 (4.5%)	0.27 (0.16,0.43)	3.72e-10
Postures	Finding	16 (1.1%)	821 (4.5%)	0.28 (0.16,0.44)	4.26e-10
Lesion	Finding	16 (1.1%)	860 (4.7%)	0.28 (0.17,0.45)	7.68e-10
Consolidation of Lung(negated)	Disease or Syndrome	53 (3.6%)	1604 (8.8%)	0.46 (0.34,0.60)	8.03e-10
Hydronephroses(negated)	Disease or Syndrome	10 (0.7%)	667 (3.7%)	0.22 (0.11,0.39)	8.57e-10
White Blood Cell Count Increased (Lab Result)	Finding	70 (4.7%)	1951 (10.7%)	0.50 (0.39,0.64)	2.02e-09
Comments on own reading (Finding)	Finding	66 (4.5%)	1850 (10.2%)	0.51 (0.39,0.65)	7.13e-09
Allergy test positive (Finding)	Laboratory or Test Result	39 (2.6%)	128 (0.7%)	3.35 (2.29,4.79)	7.42e-09
Disability	Finding	8 (0.5%)	559 (3.1%)	0.22 (0.10,0.40)	1.4e-08
With cough fever	Sign or Symptom	70 (4.7%)	396 (2.2%)	2.29 (1.75,2.96)	1.46e-08
Sickling test positive (Finding)	Laboratory or Test Result	15 (1.0%)	22 (0.1%)	8.66 (4.38,16.69)	1.55e-08
Patient condition unchanged (Finding)	Finding	3 (0.2%)	403 (2.2%)	0.13 (0.04,0.31)	1.67e-08
Paresthesias(negated)	Disease or Syndrome	6 (0.4%)	441 (2.4%)	0.19 (0.08,0.38)	1.84e-08
Wheezings	Sign or Symptom	10 (0.7%)	571 (3.1%)	0.25 (0.13,0.44)	3.35e-08
Does with Much Difficulty (Qualifier Value)	Finding	21 (1.4%)	871 (4.8%)	0.35 (0.22,0.53)	3.71e-08
Nodule	Acquired Abnormality	7 (0.5%)	552 (3.0%)	0.21 (0.09,0.41)	4.08e-08
Leukocytosis	Disease or Syndrome	10 (0.7%)	607 (3.3%)	0.26 (0.13,0.45)	4.42e-08
Former smoker	Finding	28 (1.9%)	1036 (5.7%)	0.40 (0.27,0.57)	4.62e-08
Epileptic seizures	Disease or Syndrome	8 (0.5%)	556 (3.1%)	0.23 (0.11,0.42)	5.09e-08
Ageustia	Sign or Symptom	20 (1.3%)	53 (0.3%)	5.18 (3.02,8.58)	6.16e-08
both patent	Finding	64 (4.3%)	1673 (9.2%)	0.52 (0.40,0.67)	7.36e-08
Pleural effusion disorder	Disease or Syndrome	9 (0.6%)	587 (3.2%)	0.25 (0.12,0.45)	9.69e-08
Laurin-sandrow syndrome	Disease or Syndrome	15 (1.0%)	706 (3.9%)	0.32 (0.18,0.51)	1.23e-07
Hispanics	Population Group	30 (2.0%)	71 (0.4%)	3.66 (2.33,5.61)	1.23e-07
Fluid output.urine	Finding	3 (0.2%)	374 (2.1%)	0.14 (0.04,0.34)	1.51e-07
Anemia; Unspecified	Disease or Syndrome	26 (1.8%)	964 (5.3%)	0.40 (0.27,0.59)	2e-07
Patient Identity Verified (Finding)	Finding	3 (0.2%)	311 (1.7%)	0.14 (0.04,0.35)	2.21e-07
Planning	Mental Process	195 (13.1%)	3636 (20.0%)	0.68 (0.58,0.79)	3.48e-07
Pmh - Past Medical History	Finding	80 (5.4%)	1887 (10.4%)	0.57 (0.45,0.72)	4.55e-07
Inspiration Function	Organism Function	54 (3.6%)	1420 (7.8%)	0.52 (0.39,0.68)	5.06e-07
Sees hand movements (Finding)	Finding	7 (0.5%)	5 (0.0%)	22.18 (7.26,71.96)	5.6e-07
Probable	Finding	37 (2.5%)	1114 (6.1%)	0.47 (0.33,0.64)	5.73e-07
Dilatation	Finding	16 (1.1%)	691 (3.8%)	0.35 (0.20,0.55)	6.16e-07
Convulsions	Sign or Symptom	10 (0.7%)	537 (2.9%)	0.28 (0.14,0.50)	7.28e-07
Suspiciousness(negated)	Finding	12 (0.8%)	595 (3.3%)	0.31 (0.17,0.52)	7.5e-07
Not Difficult at all	Finding	9 (0.6%)	501 (2.8%)	0.27 (0.13,0.49)	7.71e-07
G1 Grade (Finding)	Finding	2 (0.1%)	309 (1.7%)	0.12 (0.03,0.34)	8.01e-07
Disease, Metabolic	Disease or Syndrome	17 (1.1%)	746 (4.1%)	0.36 (0.21,0.56)	8.35e-07
Pneumothorax(negated)	Disease or Syndrome	161 (10.9%)	3280 (18.0%)	0.66 (0.55,0.78)	8.87e-07
Normal vital signs (Finding)(negated)	Finding	34 (2.3%)	146 (0.8%)	2.88 (1.94,4.17)	9.6e-07
Pleural effusion Disorder(negated)	Disease or Syndrome	127 (8.6%)	2674 (14.7%)	0.64 (0.53,0.77)	9.94e-07
Pneumonias, Viral	Disease or Syndrome	33 (2.2%)	180 (1.0%)	2.88 (1.94,4.15)	1e-06
Problem	Finding	191 (12.9%)	3525 (19.4%)	0.69 (0.58,0.80)	1.15e-06
Characteristic of Perceptual Performance (Observable Entity)	Mental Process	5 (0.3%)	382 (2.1%)	0.21 (0.08,0.43)	1.32e-06
Seen on arrival (Finding)	Finding	20 (1.3%)	729 (4.0%)	0.39 (0.24,0.60)	2.17e-06
Caucasians	Population Group	7 (0.5%)	421 (2.3%)	0.25 (0.11,0.48)	2.25e-06
Patient position (Attribute)(negated)	Finding	3 (0.2%)	269 (1.5%)	0.16 (0.04,0.39)	2.25e-06
Altered Mental Status (Finding)	Mental or Behavioral Dysfunction	7 (0.5%)	469 (2.6%)	0.25 (0.11,0.48)	2.46e-06
